# Target Trial Emulation of Metformin for Dementia Prevention in All of Us: Robustness to Cohort and Confounder Definitions

**DOI:** 10.64898/2026.11.02.26367055

**Authors:** Marie-Laure Charpignon, Tal Shnitzer, Aleena Iraqui, Danielle Pace, Mahnaz Maddah, Caroline Uhler

## Abstract

Metformin use has been associated with a lower risk of incident dementia than other antidia-betics. We perform target trial emulation and causal competing risk analysis in the NIH All of Us (AoU) Research Program database, contrasting the effects of metformin and sulfony-lurea initiation on dementia onset and death without dementia. AoU’s social and behavioral health data allowed us to test robustness to excluding such confounders, and we further adjusted for calendar year effects and prior antidiabetic exposure, using both semiparametric Cox proportional hazards (PH) models and nonparametric models. Under stabilized inverse propensity score of treatment weighting, metformin was associated with a substantially lower risk of death (hazard ratio [HR]: 0.61, 95% CI: [0.49, 0.75]) and a lower incidence of dementia (HR: 0.90, 95% CI: [0.82, 1.02]). Estimated HRs were closely aligned with estimates obtained in the UK primary care and US Mass General Brigham health systems. This finding was robust to the inclusion of participants without a type 2 diabetes diagnosis at baseline and to the consideration of different covariate sets in the propensity score model, supporting metformin as a promising candidate for dementia prevention and motivating prospective validation.

**Data and Code Availability:** This study used data from the NIH All of Us (AoU) Research Program’s Controlled Tier Dataset (CDRv9), available to authorized users on the Researcher Workbench. Analysis code is attached as supplemental material.
