## Supplementary material for "Target Trial Emulation of Metformin for Dementia Prevention in All of Us: Robustness to Cohort and Confounder Definitions": ATC codes for antidiabetic medications

Brand_Name	Agent	Drug_Class	ATC_Code
albiglutide	albiglutide	GLP1	A10BJ04
eperzan	albiglutide	GLP1	A10BJ04
dulaglutide	dulaglutide	GLP1	A10BJ05
trulicity	dulaglutide	GLP1	A10BJ05
exenatide	exenatide	GLP1	A10BJ01
byetta	exenatide	GLP1	A10BJ01
liraglutide	liraglutide	GLP1	A10BJ02
victoza	liraglutide	GLP1	A10BJ02
lixisenatide	lixisenatide	GLP1	A10BJ03
lyxumia	lixisenatide	GLP1	A10BJ03
semaglutide	semaglutide	GLP1	A10BJ06
ozempic	semaglutide	GLP1	A10BJ06
alogliptin	alogliptin	DPP4	A10BH04
vipidia	alogliptin	DPP4	A10BH04
linagliptin	linagliptin	DPP4	A10BH05
tradjenta	linagliptin	DPP4	A10BH05
saxagliptin	saxagliptin	DPP4	A10BH03
onglyza	saxagliptin	DPP4	A10BH03
sitagliptin	sitagliptin	DPP4	A10BH01
januvia	sitagliptin	DPP4	A10BH01
canagliflozin	canagliflozin	SGLT2	A10BK02
invokana	canagliflozin	SGLT2	A10BK02
dapagliflozin	dapagliflozin	SGLT2	A10BK01
forxiga	dapagliflozin	SGLT2	A10BK01
empagliflozin	empagliflozin	SGLT2	A10BK03
jardiance	empagliflozin	SGLT2	A10BK03
ertugliflozin	ertugliflozin	SGLT2	A10BK04
steglatro	ertugliflozin	SGLT2	A10BK04
metformin	metformin	metformin	A10BA02
glucophage	metformin	metformin	A10BA02
avandamet	metformin	metformin	A10BA02
competact	metformin	metformin	A10BA02
eucreas	metformin	metformin	A10BA02
janumet	metformin	metformin	A10BA02
jentadueto	metformin	metformin	A10BA02
komboglyze	metformin	metformin	A10BA02
synjardy	metformin	metformin	A10BA02
vipdomet	metformin	metformin	A10BA02
vokanamet	metformin	metformin	A10BA02
xigduo	metformin	metformin	A10BA02
bolamyn	metformin	metformin	A10BA02
diagemet	metformin	metformin	A10BA02
glucamet	metformin	metformin	A10BA02
glucient	metformin	metformin	A10BA02
meijumet	metformin	metformin	A10BA02
metabet	metformin	metformin	A10BA02
metsol	metformin	metformin	A10BA02
metuxtan	metformin	metformin	A10BA02
orabet	metformin	metformin	A10BA02
sukkarto	metformin	metformin	A10BA02
yaltormin	metformin	metformin	A10BA02
acetohexamide	acetohexamide	sulfonylureas	A10BB31
carbutamide	carbutamide	sulfonylureas	A10BB06
chlorpropamide	chlorpropamide	sulfonylureas	A10BB02
glibornuride	glibornuride	sulfonylureas	A10BB04
gliclazide	gliclazide	sulfonylureas	A10BB09
glimepiride	glimepiride	sulfonylureas	A10BB12
glipizide	glipizide	sulfonylureas	A10BB07
glipizide xl	glipizide xl	sulfonylureas	A10BB07
gliquidone	gliquidone	sulfonylureas	A10BB08
glyburide	glyburide	sulfonylureas	A10BB01
glibenclamide	glibenclamide	sulfonylureas	A10BB01
tolazamide	tolazamide	sulfonylureas	A10BB05
tolbutamide	tolbutamide	sulfonylureas	A10BB03
donepezil	donepezil	dementia_diagnosis	N06DA02
galantamine	galantamine	dementia_diagnosis	N06DA04
memantine	memantine	dementia_diagnosis	N06DX01
rivastigmine	rivastigmine	dementia_diagnosis	N06DA03
insulin	insulin	insulin_data	A10A
