## Supplementary material for "Target Trial Emulation of Metformin for Dementia Prevention in All of Us: Robustness to Cohort and Confounder Definitions": ICD codes for cancer (all types; conservative definition)

ICD_Code	Comorbidity	ICD_Type
D70.1	Cancer_Conservative	ICD10
042.2	Cancer_Conservative	ICD9
140.9	Cancer_Conservative	ICD9
C00.0	Cancer_Conservative	ICD10
140	Cancer_Conservative	ICD9
C00.1	Cancer_Conservative	ICD10
140.1	Cancer_Conservative	ICD9
C00.2	Cancer_Conservative	ICD10
140.3	Cancer_Conservative	ICD9
140.4	Cancer_Conservative	ICD9
140.5	Cancer_Conservative	ICD9
C00.6	Cancer_Conservative	ICD10
140.6	Cancer_Conservative	ICD9
C00.8	Cancer_Conservative	ICD10
140.8	Cancer_Conservative	ICD9
C00.9	Cancer_Conservative	ICD10
141	Cancer_Conservative	ICD9
141.9	Cancer_Conservative	ICD9
C02	Cancer_Conservative	ICD10
141.1	Cancer_Conservative	ICD9
C02.1	Cancer_Conservative	ICD10
141.2	Cancer_Conservative	ICD9
141.3	Cancer_Conservative	ICD9
141.4	Cancer_Conservative	ICD9
141.6	Cancer_Conservative	ICD9
C02.8	Cancer_Conservative	ICD10
141.5	Cancer_Conservative	ICD9
141.8	Cancer_Conservative	ICD9
143.9	Cancer_Conservative	ICD9
143	Cancer_Conservative	ICD9
143.1	Cancer_Conservative	ICD9
143.8	Cancer_Conservative	ICD9
144	Cancer_Conservative	ICD9
C04.0	Cancer_Conservative	ICD10
144	Cancer_Conservative	ICD9
C04.1	Cancer_Conservative	ICD10
144.1	Cancer_Conservative	ICD9
C04.8	Cancer_Conservative	ICD10
144.8	Cancer_Conservative	ICD9
C04.9	Cancer_Conservative	ICD10
144.9	Cancer_Conservative	ICD9
145.5	Cancer_Conservative	ICD9
145.2	Cancer_Conservative	ICD9
145.3	Cancer_Conservative	ICD9
145.4	Cancer_Conservative	ICD9
C05.8	Cancer_Conservative	ICD10
145	Cancer_Conservative	ICD9
145	Cancer_Conservative	ICD9
145.1	Cancer_Conservative	ICD9
145.6	Cancer_Conservative	ICD9
C06.8	Cancer_Conservative	ICD10
C06.80	Cancer_Conservative	ICD10
C06.89	Cancer_Conservative	ICD10
145.8	Cancer_Conservative	ICD9
145.9	Cancer_Conservative	ICD9
142	Cancer_Conservative	ICD9
C08	Cancer_Conservative	ICD10
142	Cancer_Conservative	ICD9
142.1	Cancer_Conservative	ICD9
142.2	Cancer_Conservative	ICD9
C08.9	Cancer_Conservative	ICD10
142.8	Cancer_Conservative	ICD9
142.9	Cancer_Conservative	ICD9
146	Cancer_Conservative	ICD9
146.1	Cancer_Conservative	ICD9
C09.1	Cancer_Conservative	ICD10
146.2	Cancer_Conservative	ICD9
C09.8	Cancer_Conservative	ICD10
C09.9	Cancer_Conservative	ICD10
146.9	Cancer_Conservative	ICD9
146.3	Cancer_Conservative	ICD9
C10.1	Cancer_Conservative	ICD10
146.4	Cancer_Conservative	ICD9
146.6	Cancer_Conservative	ICD9
146.7	Cancer_Conservative	ICD9
C10.4	Cancer_Conservative	ICD10
146.8	Cancer_Conservative	ICD9
C10.8	Cancer_Conservative	ICD10
146.5	Cancer_Conservative	ICD9
147	Cancer_Conservative	ICD9
147	Cancer_Conservative	ICD9
147.1	Cancer_Conservative	ICD9
147.2	Cancer_Conservative	ICD9
147.3	Cancer_Conservative	ICD9
C11.8	Cancer_Conservative	ICD10
147.8	Cancer_Conservative	ICD9
147.9	Cancer_Conservative	ICD9
148.1	Cancer_Conservative	ICD9
148	Cancer_Conservative	ICD9
C13.0	Cancer_Conservative	ICD10
148	Cancer_Conservative	ICD9
148.2	Cancer_Conservative	ICD9
C13.2	Cancer_Conservative	ICD10
148.3	Cancer_Conservative	ICD9
C13.8	Cancer_Conservative	ICD10
148.8	Cancer_Conservative	ICD9
148.9	Cancer_Conservative	ICD9
C14	Cancer_Conservative	ICD10
149	Cancer_Conservative	ICD9
149	Cancer_Conservative	ICD9
149.1	Cancer_Conservative	ICD9
C14.8	Cancer_Conservative	ICD10
149.8	Cancer_Conservative	ICD9
149.9	Cancer_Conservative	ICD9
150.9	Cancer_Conservative	ICD9
150.3	Cancer_Conservative	ICD9
150	Cancer_Conservative	ICD9
150.4	Cancer_Conservative	ICD9
150.1	Cancer_Conservative	ICD9
150.5	Cancer_Conservative	ICD9
150.2	Cancer_Conservative	ICD9
C15.8	Cancer_Conservative	ICD10
150.8	Cancer_Conservative	ICD9
151.9	Cancer_Conservative	ICD9
151	Cancer_Conservative	ICD9
151.3	Cancer_Conservative	ICD9
151.4	Cancer_Conservative	ICD9
151.2	Cancer_Conservative	ICD9
151.1	Cancer_Conservative	ICD9
151.5	Cancer_Conservative	ICD9
151.6	Cancer_Conservative	ICD9
C16.8	Cancer_Conservative	ICD10
151.8	Cancer_Conservative	ICD9
152.9	Cancer_Conservative	ICD9
152	Cancer_Conservative	ICD9
152	Cancer_Conservative	ICD9
152.1	Cancer_Conservative	ICD9
152.2	Cancer_Conservative	ICD9
152.3	Cancer_Conservative	ICD9
C17.8	Cancer_Conservative	ICD10
152.8	Cancer_Conservative	ICD9
153.9	Cancer_Conservative	ICD9
153.4	Cancer_Conservative	ICD9
C18.1	Cancer_Conservative	ICD10
153.5	Cancer_Conservative	ICD9
153.6	Cancer_Conservative	ICD9
153	Cancer_Conservative	ICD9
153.1	Cancer_Conservative	ICD9
153.7	Cancer_Conservative	ICD9
153.2	Cancer_Conservative	ICD9
153.3	Cancer_Conservative	ICD9
C18.8	Cancer_Conservative	ICD10
153.8	Cancer_Conservative	ICD9
154	Cancer_Conservative	ICD9
154	Cancer_Conservative	ICD9
154.1	Cancer_Conservative	ICD9
C21	Cancer_Conservative	ICD10
154.3	Cancer_Conservative	ICD9
154.2	Cancer_Conservative	ICD9
C21.2	Cancer_Conservative	ICD10
C21.8	Cancer_Conservative	ICD10
154.8	Cancer_Conservative	ICD9
155	Cancer_Conservative	ICD9
155	Cancer_Conservative	ICD9
155.1	Cancer_Conservative	ICD9
C22.8	Cancer_Conservative	ICD10
155.2	Cancer_Conservative	ICD9
156	Cancer_Conservative	ICD9
156	Cancer_Conservative	ICD9
C24	Cancer_Conservative	ICD10
C24.0	Cancer_Conservative	ICD10
156.1	Cancer_Conservative	ICD9
C24.1	Cancer_Conservative	ICD10
156.2	Cancer_Conservative	ICD9
C24.8	Cancer_Conservative	ICD10
156.8	Cancer_Conservative	ICD9
C24.9	Cancer_Conservative	ICD10
156.9	Cancer_Conservative	ICD9
157.9	Cancer_Conservative	ICD9
157	Cancer_Conservative	ICD9
157.1	Cancer_Conservative	ICD9
157.2	Cancer_Conservative	ICD9
157.3	Cancer_Conservative	ICD9
C25.4	Cancer_Conservative	ICD10
157.4	Cancer_Conservative	ICD9
C25.7	Cancer_Conservative	ICD10
157.8	Cancer_Conservative	ICD9
C25.8	Cancer_Conservative	ICD10
C25.9	Cancer_Conservative	ICD10
C26	Cancer_Conservative	ICD10
159	Cancer_Conservative	ICD9
159	Cancer_Conservative	ICD9
159.1	Cancer_Conservative	ICD9
C26.9	Cancer_Conservative	ICD10
159.8	Cancer_Conservative	ICD9
159.9	Cancer_Conservative	ICD9
160	Cancer_Conservative	ICD9
162	Cancer_Conservative	ICD9
164	Cancer_Conservative	ICD9
C30	Cancer_Conservative	ICD10
C30.0	Cancer_Conservative	ICD10
160	Cancer_Conservative	ICD9
C30.1	Cancer_Conservative	ICD10
160.1	Cancer_Conservative	ICD9
C31	Cancer_Conservative	ICD10
160.2	Cancer_Conservative	ICD9
160.3	Cancer_Conservative	ICD9
160.4	Cancer_Conservative	ICD9
C31.3	Cancer_Conservative	ICD10
160.5	Cancer_Conservative	ICD9
C31.8	Cancer_Conservative	ICD10
160.8	Cancer_Conservative	ICD9
160.9	Cancer_Conservative	ICD9
161.9	Cancer_Conservative	ICD9
161	Cancer_Conservative	ICD9
161.1	Cancer_Conservative	ICD9
161.2	Cancer_Conservative	ICD9
C32.3	Cancer_Conservative	ICD10
161.3	Cancer_Conservative	ICD9
C32.8	Cancer_Conservative	ICD10
161.8	Cancer_Conservative	ICD9
162	Cancer_Conservative	ICD9
C34	Cancer_Conservative	ICD10
162.2	Cancer_Conservative	ICD9
C34.00	Cancer_Conservative	ICD10
C34.01	Cancer_Conservative	ICD10
C34.02	Cancer_Conservative	ICD10
162.3	Cancer_Conservative	ICD9
C34.10	Cancer_Conservative	ICD10
C34.11	Cancer_Conservative	ICD10
C34.12	Cancer_Conservative	ICD10
162.4	Cancer_Conservative	ICD9
162.5	Cancer_Conservative	ICD9
C34.30	Cancer_Conservative	ICD10
C34.31	Cancer_Conservative	ICD10
C34.32	Cancer_Conservative	ICD10
C34.8	Cancer_Conservative	ICD10
C34.80	Cancer_Conservative	ICD10
162.8	Cancer_Conservative	ICD9
C34.81	Cancer_Conservative	ICD10
C34.82	Cancer_Conservative	ICD10
C34.9	Cancer_Conservative	ICD10
C34.90	Cancer_Conservative	ICD10
162.9	Cancer_Conservative	ICD9
C34.91	Cancer_Conservative	ICD10
C34.92	Cancer_Conservative	ICD10
164	Cancer_Conservative	ICD9
C38	Cancer_Conservative	ICD10
164.1	Cancer_Conservative	ICD9
164.2	Cancer_Conservative	ICD9
164.3	Cancer_Conservative	ICD9
164.9	Cancer_Conservative	ICD9
163	Cancer_Conservative	ICD9
163	Cancer_Conservative	ICD9
163.1	Cancer_Conservative	ICD9
163.8	Cancer_Conservative	ICD9
163.9	Cancer_Conservative	ICD9
C38.8	Cancer_Conservative	ICD10
164.8	Cancer_Conservative	ICD9
C39	Cancer_Conservative	ICD10
165	Cancer_Conservative	ICD9
165	Cancer_Conservative	ICD9
C39.9	Cancer_Conservative	ICD10
165.8	Cancer_Conservative	ICD9
165.9	Cancer_Conservative	ICD9
170	Cancer_Conservative	ICD9
C40	Cancer_Conservative	ICD10
170.4	Cancer_Conservative	ICD9
C40.00	Cancer_Conservative	ICD10
C40.01	Cancer_Conservative	ICD10
C40.02	Cancer_Conservative	ICD10
170.5	Cancer_Conservative	ICD9
C40.10	Cancer_Conservative	ICD10
C40.11	Cancer_Conservative	ICD10
C40.12	Cancer_Conservative	ICD10
170.7	Cancer_Conservative	ICD9
C40.20	Cancer_Conservative	ICD10
C40.21	Cancer_Conservative	ICD10
C40.22	Cancer_Conservative	ICD10
170.8	Cancer_Conservative	ICD9
C40.30	Cancer_Conservative	ICD10
C40.31	Cancer_Conservative	ICD10
C40.32	Cancer_Conservative	ICD10
C40.8	Cancer_Conservative	ICD10
C40.80	Cancer_Conservative	ICD10
C40.81	Cancer_Conservative	ICD10
C40.82	Cancer_Conservative	ICD10
C40.9	Cancer_Conservative	ICD10
C40.90	Cancer_Conservative	ICD10
C40.91	Cancer_Conservative	ICD10
C40.92	Cancer_Conservative	ICD10
C41	Cancer_Conservative	ICD10
C41.0	Cancer_Conservative	ICD10
170	Cancer_Conservative	ICD9
170.1	Cancer_Conservative	ICD9
C41.2	Cancer_Conservative	ICD10
170.2	Cancer_Conservative	ICD9
C41.3	Cancer_Conservative	ICD10
170.3	Cancer_Conservative	ICD9
C41.4	Cancer_Conservative	ICD10
170.6	Cancer_Conservative	ICD9
C41.9	Cancer_Conservative	ICD10
170.9	Cancer_Conservative	ICD9
C44	Cancer_Conservative	ICD10
173	Cancer_Conservative	ICD9
C44.0	Cancer_Conservative	ICD10
173	Cancer_Conservative	ICD9
173	Cancer_Conservative	ICD9
173.09	Cancer_Conservative	ICD9
C44.1	Cancer_Conservative	ICD10
C44.10	Cancer_Conservative	ICD10
173.1	Cancer_Conservative	ICD9
C44.101	Cancer_Conservative	ICD10
173.1	Cancer_Conservative	ICD9
C44.102	Cancer_Conservative	ICD10
C44.109	Cancer_Conservative	ICD10
C44.19	Cancer_Conservative	ICD10
173.19	Cancer_Conservative	ICD9
C44.191	Cancer_Conservative	ICD10
C44.192	Cancer_Conservative	ICD10
C44.199	Cancer_Conservative	ICD10
C44.2	Cancer_Conservative	ICD10
C44.20	Cancer_Conservative	ICD10
173.2	Cancer_Conservative	ICD9
C44.201	Cancer_Conservative	ICD10
173.2	Cancer_Conservative	ICD9
C44.202	Cancer_Conservative	ICD10
C44.209	Cancer_Conservative	ICD10
C44.29	Cancer_Conservative	ICD10
C44.291	Cancer_Conservative	ICD10
173.29	Cancer_Conservative	ICD9
C44.292	Cancer_Conservative	ICD10
C44.299	Cancer_Conservative	ICD10
C44.3	Cancer_Conservative	ICD10
173.3	Cancer_Conservative	ICD9
173.3	Cancer_Conservative	ICD9
C44.300	Cancer_Conservative	ICD10
C44.301	Cancer_Conservative	ICD10
C44.309	Cancer_Conservative	ICD10
173.39	Cancer_Conservative	ICD9
C44.390	Cancer_Conservative	ICD10
C44.391	Cancer_Conservative	ICD10
C44.399	Cancer_Conservative	ICD10
C44.4	Cancer_Conservative	ICD10
173.4	Cancer_Conservative	ICD9
C44.40	Cancer_Conservative	ICD10
173.4	Cancer_Conservative	ICD9
C44.49	Cancer_Conservative	ICD10
173.49	Cancer_Conservative	ICD9
C44.5	Cancer_Conservative	ICD10
C44.50	Cancer_Conservative	ICD10
C44.500	Cancer_Conservative	ICD10
173.5	Cancer_Conservative	ICD9
C44.501	Cancer_Conservative	ICD10
C44.509	Cancer_Conservative	ICD10
C44.59	Cancer_Conservative	ICD10
173.5	Cancer_Conservative	ICD9
C44.590	Cancer_Conservative	ICD10
173.59	Cancer_Conservative	ICD9
C44.591	Cancer_Conservative	ICD10
C44.599	Cancer_Conservative	ICD10
C44.6	Cancer_Conservative	ICD10
173.6	Cancer_Conservative	ICD9
173.6	Cancer_Conservative	ICD9
C44.601	Cancer_Conservative	ICD10
C44.602	Cancer_Conservative	ICD10
C44.609	Cancer_Conservative	ICD10
173.69	Cancer_Conservative	ICD9
C44.691	Cancer_Conservative	ICD10
C44.692	Cancer_Conservative	ICD10
C44.699	Cancer_Conservative	ICD10
C44.7	Cancer_Conservative	ICD10
173.7	Cancer_Conservative	ICD9
173.7	Cancer_Conservative	ICD9
C44.701	Cancer_Conservative	ICD10
C44.702	Cancer_Conservative	ICD10
C44.709	Cancer_Conservative	ICD10
173.79	Cancer_Conservative	ICD9
C44.791	Cancer_Conservative	ICD10
C44.792	Cancer_Conservative	ICD10
C44.799	Cancer_Conservative	ICD10
C44.8	Cancer_Conservative	ICD10
173.8	Cancer_Conservative	ICD9
C44.80	Cancer_Conservative	ICD10
173.8	Cancer_Conservative	ICD9
C44.89	Cancer_Conservative	ICD10
173.89	Cancer_Conservative	ICD9
C44.9	Cancer_Conservative	ICD10
173.9	Cancer_Conservative	ICD9
C44.90	Cancer_Conservative	ICD10
173.9	Cancer_Conservative	ICD9
C44.99	Cancer_Conservative	ICD10
173.99	Cancer_Conservative	ICD9
C47	Cancer_Conservative	ICD10
C47.0	Cancer_Conservative	ICD10
C47.1	Cancer_Conservative	ICD10
C47.10	Cancer_Conservative	ICD10
C47.11	Cancer_Conservative	ICD10
C47.12	Cancer_Conservative	ICD10
C47.2	Cancer_Conservative	ICD10
C47.20	Cancer_Conservative	ICD10
C47.21	Cancer_Conservative	ICD10
C47.22	Cancer_Conservative	ICD10
C47.3	Cancer_Conservative	ICD10
C47.4	Cancer_Conservative	ICD10
C47.5	Cancer_Conservative	ICD10
C47.6	Cancer_Conservative	ICD10
C47.8	Cancer_Conservative	ICD10
171.8	Cancer_Conservative	ICD9
C47.9	Cancer_Conservative	ICD10
158	Cancer_Conservative	ICD9
158	Cancer_Conservative	ICD9
158.8	Cancer_Conservative	ICD9
158.9	Cancer_Conservative	ICD9
C48.8	Cancer_Conservative	ICD10
C49	Cancer_Conservative	ICD10
171	Cancer_Conservative	ICD9
C49.0	Cancer_Conservative	ICD10
171	Cancer_Conservative	ICD9
C49.1	Cancer_Conservative	ICD10
C49.10	Cancer_Conservative	ICD10
171.2	Cancer_Conservative	ICD9
C49.11	Cancer_Conservative	ICD10
C49.12	Cancer_Conservative	ICD10
C49.2	Cancer_Conservative	ICD10
C49.20	Cancer_Conservative	ICD10
171.3	Cancer_Conservative	ICD9
C49.21	Cancer_Conservative	ICD10
C49.22	Cancer_Conservative	ICD10
C49.3	Cancer_Conservative	ICD10
171.4	Cancer_Conservative	ICD9
C49.4	Cancer_Conservative	ICD10
171.5	Cancer_Conservative	ICD9
C49.5	Cancer_Conservative	ICD10
171.6	Cancer_Conservative	ICD9
C49.6	Cancer_Conservative	ICD10
171.7	Cancer_Conservative	ICD9
C49.8	Cancer_Conservative	ICD10
C49.9	Cancer_Conservative	ICD10
171.9	Cancer_Conservative	ICD9
C50	Cancer_Conservative	ICD10
174	Cancer_Conservative	ICD9
175	Cancer_Conservative	ICD9
C50.0	Cancer_Conservative	ICD10
C50.01	Cancer_Conservative	ICD10
C50.011	Cancer_Conservative	ICD10
C50.012	Cancer_Conservative	ICD10
C50.019	Cancer_Conservative	ICD10
174	Cancer_Conservative	ICD9
C50.02	Cancer_Conservative	ICD10
C50.021	Cancer_Conservative	ICD10
C50.022	Cancer_Conservative	ICD10
C50.029	Cancer_Conservative	ICD10
175	Cancer_Conservative	ICD9
C50.1	Cancer_Conservative	ICD10
C50.11	Cancer_Conservative	ICD10
C50.111	Cancer_Conservative	ICD10
C50.112	Cancer_Conservative	ICD10
C50.119	Cancer_Conservative	ICD10
174.1	Cancer_Conservative	ICD9
C50.12	Cancer_Conservative	ICD10
C50.121	Cancer_Conservative	ICD10
C50.122	Cancer_Conservative	ICD10
C50.129	Cancer_Conservative	ICD10
C50.2	Cancer_Conservative	ICD10
C50.21	Cancer_Conservative	ICD10
C50.211	Cancer_Conservative	ICD10
C50.212	Cancer_Conservative	ICD10
C50.219	Cancer_Conservative	ICD10
174.2	Cancer_Conservative	ICD9
C50.22	Cancer_Conservative	ICD10
C50.221	Cancer_Conservative	ICD10
C50.222	Cancer_Conservative	ICD10
C50.229	Cancer_Conservative	ICD10
C50.3	Cancer_Conservative	ICD10
C50.31	Cancer_Conservative	ICD10
C50.311	Cancer_Conservative	ICD10
C50.312	Cancer_Conservative	ICD10
C50.319	Cancer_Conservative	ICD10
174.3	Cancer_Conservative	ICD9
C50.32	Cancer_Conservative	ICD10
C50.321	Cancer_Conservative	ICD10
C50.322	Cancer_Conservative	ICD10
C50.329	Cancer_Conservative	ICD10
C50.4	Cancer_Conservative	ICD10
C50.41	Cancer_Conservative	ICD10
C50.411	Cancer_Conservative	ICD10
C50.412	Cancer_Conservative	ICD10
C50.419	Cancer_Conservative	ICD10
174.4	Cancer_Conservative	ICD9
C50.42	Cancer_Conservative	ICD10
C50.421	Cancer_Conservative	ICD10
C50.422	Cancer_Conservative	ICD10
C50.429	Cancer_Conservative	ICD10
C50.5	Cancer_Conservative	ICD10
C50.51	Cancer_Conservative	ICD10
C50.511	Cancer_Conservative	ICD10
C50.512	Cancer_Conservative	ICD10
C50.519	Cancer_Conservative	ICD10
174.5	Cancer_Conservative	ICD9
C50.52	Cancer_Conservative	ICD10
C50.521	Cancer_Conservative	ICD10
C50.522	Cancer_Conservative	ICD10
C50.529	Cancer_Conservative	ICD10
C50.6	Cancer_Conservative	ICD10
C50.61	Cancer_Conservative	ICD10
C50.611	Cancer_Conservative	ICD10
C50.612	Cancer_Conservative	ICD10
C50.619	Cancer_Conservative	ICD10
174.6	Cancer_Conservative	ICD9
C50.62	Cancer_Conservative	ICD10
C50.621	Cancer_Conservative	ICD10
C50.622	Cancer_Conservative	ICD10
C50.629	Cancer_Conservative	ICD10
C50.8	Cancer_Conservative	ICD10
C50.81	Cancer_Conservative	ICD10
C50.811	Cancer_Conservative	ICD10
C50.812	Cancer_Conservative	ICD10
C50.819	Cancer_Conservative	ICD10
174.8	Cancer_Conservative	ICD9
C50.82	Cancer_Conservative	ICD10
C50.821	Cancer_Conservative	ICD10
C50.822	Cancer_Conservative	ICD10
C50.829	Cancer_Conservative	ICD10
C50.9	Cancer_Conservative	ICD10
C50.91	Cancer_Conservative	ICD10
C50.911	Cancer_Conservative	ICD10
C50.912	Cancer_Conservative	ICD10
C50.919	Cancer_Conservative	ICD10
174.9	Cancer_Conservative	ICD9
C50.92	Cancer_Conservative	ICD10
C50.921	Cancer_Conservative	ICD10
C50.922	Cancer_Conservative	ICD10
C50.929	Cancer_Conservative	ICD10
175.9	Cancer_Conservative	ICD9
184.4	Cancer_Conservative	ICD9
C51.0	Cancer_Conservative	ICD10
184.1	Cancer_Conservative	ICD9
C51.1	Cancer_Conservative	ICD10
184.2	Cancer_Conservative	ICD9
184.3	Cancer_Conservative	ICD9
C51.8	Cancer_Conservative	ICD10
184	Cancer_Conservative	ICD9
180	Cancer_Conservative	ICD9
180	Cancer_Conservative	ICD9
180.1	Cancer_Conservative	ICD9
C53.8	Cancer_Conservative	ICD10
180.8	Cancer_Conservative	ICD9
180.9	Cancer_Conservative	ICD9
C54	Cancer_Conservative	ICD10
182	Cancer_Conservative	ICD9
C54.0	Cancer_Conservative	ICD10
182.1	Cancer_Conservative	ICD9
C54.1	Cancer_Conservative	ICD10
182	Cancer_Conservative	ICD9
C54.2	Cancer_Conservative	ICD10
C54.3	Cancer_Conservative	ICD10
C54.8	Cancer_Conservative	ICD10
182.8	Cancer_Conservative	ICD9
C54.9	Cancer_Conservative	ICD10
179	Cancer_Conservative	ICD9
183	Cancer_Conservative	ICD9
C56.1	Cancer_Conservative	ICD10
C56.2	Cancer_Conservative	ICD10
C56.9	Cancer_Conservative	ICD10
184	Cancer_Conservative	ICD9
183.2	Cancer_Conservative	ICD9
C57.00	Cancer_Conservative	ICD10
C57.01	Cancer_Conservative	ICD10
C57.02	Cancer_Conservative	ICD10
C57.1	Cancer_Conservative	ICD10
C57.10	Cancer_Conservative	ICD10
183.3	Cancer_Conservative	ICD9
C57.11	Cancer_Conservative	ICD10
C57.12	Cancer_Conservative	ICD10
C57.2	Cancer_Conservative	ICD10
C57.20	Cancer_Conservative	ICD10
183.5	Cancer_Conservative	ICD9
C57.21	Cancer_Conservative	ICD10
C57.22	Cancer_Conservative	ICD10
183.4	Cancer_Conservative	ICD9
183.9	Cancer_Conservative	ICD9
183.8	Cancer_Conservative	ICD9
C57.7	Cancer_Conservative	ICD10
184.8	Cancer_Conservative	ICD9
C57.8	Cancer_Conservative	ICD10
C57.9	Cancer_Conservative	ICD10
184.9	Cancer_Conservative	ICD9
181	Cancer_Conservative	ICD9
187.4	Cancer_Conservative	ICD9
187.1	Cancer_Conservative	ICD9
187.2	Cancer_Conservative	ICD9
187.3	Cancer_Conservative	ICD9
C60.8	Cancer_Conservative	ICD10
187.8	Cancer_Conservative	ICD9
C60.9	Cancer_Conservative	ICD10
187	Cancer_Conservative	ICD9
185.9	Cancer_Conservative	ICD9
186	Cancer_Conservative	ICD9
186	Cancer_Conservative	ICD9
C62.00	Cancer_Conservative	ICD10
C62.01	Cancer_Conservative	ICD10
C62.02	Cancer_Conservative	ICD10
C62.1	Cancer_Conservative	ICD10
C62.10	Cancer_Conservative	ICD10
186.9	Cancer_Conservative	ICD9
C62.11	Cancer_Conservative	ICD10
C62.12	Cancer_Conservative	ICD10
C62.9	Cancer_Conservative	ICD10
C62.90	Cancer_Conservative	ICD10
C62.91	Cancer_Conservative	ICD10
C62.92	Cancer_Conservative	ICD10
C63	Cancer_Conservative	ICD10
187.5	Cancer_Conservative	ICD9
C63.00	Cancer_Conservative	ICD10
C63.01	Cancer_Conservative	ICD10
C63.02	Cancer_Conservative	ICD10
187.6	Cancer_Conservative	ICD9
C63.10	Cancer_Conservative	ICD10
C63.11	Cancer_Conservative	ICD10
C63.12	Cancer_Conservative	ICD10
187.7	Cancer_Conservative	ICD9
C63.7	Cancer_Conservative	ICD10
C63.8	Cancer_Conservative	ICD10
C63.9	Cancer_Conservative	ICD10
187.9	Cancer_Conservative	ICD9
C64	Cancer_Conservative	ICD10
C64.1	Cancer_Conservative	ICD10
C64.2	Cancer_Conservative	ICD10
C64.9	Cancer_Conservative	ICD10
189	Cancer_Conservative	ICD9
189	Cancer_Conservative	ICD9
189.1	Cancer_Conservative	ICD9
C65.1	Cancer_Conservative	ICD10
C65.2	Cancer_Conservative	ICD10
C65.9	Cancer_Conservative	ICD10
189.2	Cancer_Conservative	ICD9
C66.1	Cancer_Conservative	ICD10
C66.2	Cancer_Conservative	ICD10
C66.9	Cancer_Conservative	ICD10
188.9	Cancer_Conservative	ICD9
C67.0	Cancer_Conservative	ICD10
188	Cancer_Conservative	ICD9
C67.1	Cancer_Conservative	ICD10
188.1	Cancer_Conservative	ICD9
C67.2	Cancer_Conservative	ICD10
188.2	Cancer_Conservative	ICD9
C67.3	Cancer_Conservative	ICD10
188.3	Cancer_Conservative	ICD9
C67.4	Cancer_Conservative	ICD10
188.4	Cancer_Conservative	ICD9
188.5	Cancer_Conservative	ICD9
188.6	Cancer_Conservative	ICD9
188.7	Cancer_Conservative	ICD9
C67.8	Cancer_Conservative	ICD10
188.8	Cancer_Conservative	ICD9
C67.9	Cancer_Conservative	ICD10
C68	Cancer_Conservative	ICD10
189.3	Cancer_Conservative	ICD9
189.4	Cancer_Conservative	ICD9
C68.8	Cancer_Conservative	ICD10
189.8	Cancer_Conservative	ICD9
C68.9	Cancer_Conservative	ICD10
189.9	Cancer_Conservative	ICD9
C69	Cancer_Conservative	ICD10
190	Cancer_Conservative	ICD9
190.3	Cancer_Conservative	ICD9
C69.00	Cancer_Conservative	ICD10
C69.01	Cancer_Conservative	ICD10
C69.02	Cancer_Conservative	ICD10
190.4	Cancer_Conservative	ICD9
C69.10	Cancer_Conservative	ICD10
C69.11	Cancer_Conservative	ICD10
C69.12	Cancer_Conservative	ICD10
190.5	Cancer_Conservative	ICD9
C69.20	Cancer_Conservative	ICD10
C69.21	Cancer_Conservative	ICD10
C69.22	Cancer_Conservative	ICD10
190.6	Cancer_Conservative	ICD9
C69.30	Cancer_Conservative	ICD10
C69.31	Cancer_Conservative	ICD10
C69.32	Cancer_Conservative	ICD10
C69.4	Cancer_Conservative	ICD10
C69.40	Cancer_Conservative	ICD10
190	Cancer_Conservative	ICD9
C69.41	Cancer_Conservative	ICD10
C69.42	Cancer_Conservative	ICD10
C69.5	Cancer_Conservative	ICD10
C69.50	Cancer_Conservative	ICD10
190.2	Cancer_Conservative	ICD9
190.7	Cancer_Conservative	ICD9
C69.51	Cancer_Conservative	ICD10
C69.52	Cancer_Conservative	ICD10
190.1	Cancer_Conservative	ICD9
C69.60	Cancer_Conservative	ICD10
C69.61	Cancer_Conservative	ICD10
C69.62	Cancer_Conservative	ICD10
C69.8	Cancer_Conservative	ICD10
C69.80	Cancer_Conservative	ICD10
190.8	Cancer_Conservative	ICD9
C69.81	Cancer_Conservative	ICD10
C69.82	Cancer_Conservative	ICD10
C69.9	Cancer_Conservative	ICD10
C69.90	Cancer_Conservative	ICD10
190.9	Cancer_Conservative	ICD9
C69.91	Cancer_Conservative	ICD10
C69.92	Cancer_Conservative	ICD10
192.1	Cancer_Conservative	ICD9
192.3	Cancer_Conservative	ICD9
C70.9	Cancer_Conservative	ICD10
191.9	Cancer_Conservative	ICD9
191	Cancer_Conservative	ICD9
191.1	Cancer_Conservative	ICD9
191.2	Cancer_Conservative	ICD9
191.3	Cancer_Conservative	ICD9
191.4	Cancer_Conservative	ICD9
C71.5	Cancer_Conservative	ICD10
191.5	Cancer_Conservative	ICD9
191.6	Cancer_Conservative	ICD9
191.7	Cancer_Conservative	ICD9
C71.8	Cancer_Conservative	ICD10
191.8	Cancer_Conservative	ICD9
193.9	Cancer_Conservative	ICD9
C72	Cancer_Conservative	ICD10
192.2	Cancer_Conservative	ICD9
C72.2	Cancer_Conservative	ICD10
C72.20	Cancer_Conservative	ICD10
C72.21	Cancer_Conservative	ICD10
C72.22	Cancer_Conservative	ICD10
C72.3	Cancer_Conservative	ICD10
C72.30	Cancer_Conservative	ICD10
C72.31	Cancer_Conservative	ICD10
C72.32	Cancer_Conservative	ICD10
C72.4	Cancer_Conservative	ICD10
C72.40	Cancer_Conservative	ICD10
C72.41	Cancer_Conservative	ICD10
C72.42	Cancer_Conservative	ICD10
C72.5	Cancer_Conservative	ICD10
C72.50	Cancer_Conservative	ICD10
192	Cancer_Conservative	ICD9
C72.59	Cancer_Conservative	ICD10
C72.9	Cancer_Conservative	ICD10
192	Cancer_Conservative	ICD9
192.8	Cancer_Conservative	ICD9
192.9	Cancer_Conservative	ICD9
193	Cancer_Conservative	ICD9
194	Cancer_Conservative	ICD9
C74.0	Cancer_Conservative	ICD10
C74.00	Cancer_Conservative	ICD10
C74.01	Cancer_Conservative	ICD10
C74.02	Cancer_Conservative	ICD10
C74.1	Cancer_Conservative	ICD10
C74.10	Cancer_Conservative	ICD10
C74.11	Cancer_Conservative	ICD10
C74.12	Cancer_Conservative	ICD10
C74.9	Cancer_Conservative	ICD10
C74.90	Cancer_Conservative	ICD10
C74.91	Cancer_Conservative	ICD10
C74.92	Cancer_Conservative	ICD10
194.8	Cancer_Conservative	ICD9
194.1	Cancer_Conservative	ICD9
194.3	Cancer_Conservative	ICD9
194.4	Cancer_Conservative	ICD9
194.5	Cancer_Conservative	ICD9
194.6	Cancer_Conservative	ICD9
C75.8	Cancer_Conservative	ICD10
C75.9	Cancer_Conservative	ICD10
194.9	Cancer_Conservative	ICD9
195	Cancer_Conservative	ICD9
195	Cancer_Conservative	ICD9
195.1	Cancer_Conservative	ICD9
195.2	Cancer_Conservative	ICD9
195.3	Cancer_Conservative	ICD9
195.4	Cancer_Conservative	ICD9
C76.40	Cancer_Conservative	ICD10
C76.41	Cancer_Conservative	ICD10
C76.42	Cancer_Conservative	ICD10
195.5	Cancer_Conservative	ICD9
C76.50	Cancer_Conservative	ICD10
C76.51	Cancer_Conservative	ICD10
C76.52	Cancer_Conservative	ICD10
C76.8	Cancer_Conservative	ICD10
195.8	Cancer_Conservative	ICD9
196	Cancer_Conservative	ICD9
C77.0	Cancer_Conservative	ICD10
196	Cancer_Conservative	ICD9
196.1	Cancer_Conservative	ICD9
196.2	Cancer_Conservative	ICD9
C77.3	Cancer_Conservative	ICD10
196.3	Cancer_Conservative	ICD9
C77.4	Cancer_Conservative	ICD10
196.5	Cancer_Conservative	ICD9
196.6	Cancer_Conservative	ICD9
C77.8	Cancer_Conservative	ICD10
196.8	Cancer_Conservative	ICD9
C77.9	Cancer_Conservative	ICD10
196.9	Cancer_Conservative	ICD9
C78	Cancer_Conservative	ICD10
197	Cancer_Conservative	ICD9
197	Cancer_Conservative	ICD9
C78.00	Cancer_Conservative	ICD10
C78.01	Cancer_Conservative	ICD10
C78.02	Cancer_Conservative	ICD10
197.1	Cancer_Conservative	ICD9
197.2	Cancer_Conservative	ICD9
C78.3	Cancer_Conservative	ICD10
C78.30	Cancer_Conservative	ICD10
197.3	Cancer_Conservative	ICD9
C78.4	Cancer_Conservative	ICD10
197.4	Cancer_Conservative	ICD9
197.5	Cancer_Conservative	ICD9
197.6	Cancer_Conservative	ICD9
C78.7	Cancer_Conservative	ICD10
197.7	Cancer_Conservative	ICD9
C78.8	Cancer_Conservative	ICD10
C78.80	Cancer_Conservative	ICD10
C78.89	Cancer_Conservative	ICD10
197.8	Cancer_Conservative	ICD9
C79	Cancer_Conservative	ICD10
198.89	Cancer_Conservative	ICD9
C79.0	Cancer_Conservative	ICD10
C79.00	Cancer_Conservative	ICD10
198	Cancer_Conservative	ICD9
C79.01	Cancer_Conservative	ICD10
C79.02	Cancer_Conservative	ICD10
C79.1	Cancer_Conservative	ICD10
C79.10	Cancer_Conservative	ICD10
C79.11	Cancer_Conservative	ICD10
198.1	Cancer_Conservative	ICD9
198.2	Cancer_Conservative	ICD9
C79.3	Cancer_Conservative	ICD10
C79.31	Cancer_Conservative	ICD10
198.3	Cancer_Conservative	ICD9
C79.32	Cancer_Conservative	ICD10
198.4	Cancer_Conservative	ICD9
C79.4	Cancer_Conservative	ICD10
C79.40	Cancer_Conservative	ICD10
198.5	Cancer_Conservative	ICD9
C79.51	Cancer_Conservative	ICD10
C79.52	Cancer_Conservative	ICD10
198.6	Cancer_Conservative	ICD9
C79.60	Cancer_Conservative	ICD10
C79.61	Cancer_Conservative	ICD10
C79.62	Cancer_Conservative	ICD10
198.7	Cancer_Conservative	ICD9
C79.70	Cancer_Conservative	ICD10
C79.71	Cancer_Conservative	ICD10
C79.72	Cancer_Conservative	ICD10
198.81	Cancer_Conservative	ICD9
198.82	Cancer_Conservative	ICD9
C79.9	Cancer_Conservative	ICD10
199	Cancer_Conservative	ICD9
C80.0	Cancer_Conservative	ICD10
C80.1	Cancer_Conservative	ICD10
199.1	Cancer_Conservative	ICD9
C80.2	Cancer_Conservative	ICD10
202	Cancer_Conservative	ICD9
C90	Cancer_Conservative	ICD10
C96	Cancer_Conservative	ICD10
202.9	Cancer_Conservative	ICD9
C96.20	Cancer_Conservative	ICD10
202.9	Cancer_Conservative	ICD9
C96.9	Cancer_Conservative	ICD10
202.91	Cancer_Conservative	ICD9
202.92	Cancer_Conservative	ICD9
202.93	Cancer_Conservative	ICD9
202.94	Cancer_Conservative	ICD9
202.95	Cancer_Conservative	ICD9
202.96	Cancer_Conservative	ICD9
202.97	Cancer_Conservative	ICD9
202.98	Cancer_Conservative	ICD9
C96.Z	Cancer_Conservative	ICD10
O9A	Cancer_Conservative	ICD10
O9A.1	Cancer_Conservative	ICD10
O9A.11	Cancer_Conservative	ICD10
O9A.111	Cancer_Conservative	ICD10
O9A.112	Cancer_Conservative	ICD10
O9A.113	Cancer_Conservative	ICD10
O9A.119	Cancer_Conservative	ICD10
O9A.12	Cancer_Conservative	ICD10
O9A.13	Cancer_Conservative	ICD10
R97.21	Cancer_Conservative	ICD10
Z08	Cancer_Conservative	ICD10
V10	Cancer_Conservative	ICD9
V10.0	Cancer_Conservative	ICD9
V10.9	Cancer_Conservative	ICD9
Z85.0	Cancer_Conservative	ICD10
Z85.00	Cancer_Conservative	ICD10
V10.00	Cancer_Conservative	ICD9
V10.03	Cancer_Conservative	ICD9
V10.04	Cancer_Conservative	ICD9
Z85.028	Cancer_Conservative	ICD10
V10.05	Cancer_Conservative	ICD9
Z85.038	Cancer_Conservative	ICD10
V10.06	Cancer_Conservative	ICD9
Z85.048	Cancer_Conservative	ICD10
V10.07	Cancer_Conservative	ICD9
Z85.06	Cancer_Conservative	ICD10
Z85.068	Cancer_Conservative	ICD10
V10.09	Cancer_Conservative	ICD9
Z85.07	Cancer_Conservative	ICD10
Z85.09	Cancer_Conservative	ICD10
Z85.1	Cancer_Conservative	ICD10
V10.1	Cancer_Conservative	ICD9
V10.11	Cancer_Conservative	ICD9
Z85.118	Cancer_Conservative	ICD10
V10.12	Cancer_Conservative	ICD9
V10.29	Cancer_Conservative	ICD9
V10.20	Cancer_Conservative	ICD9
V10.21	Cancer_Conservative	ICD9
V10.22	Cancer_Conservative	ICD9
Z85.23	Cancer_Conservative	ICD10
Z85.238	Cancer_Conservative	ICD10
V10.3	Cancer_Conservative	ICD9
V10.4	Cancer_Conservative	ICD9
V10.40	Cancer_Conservative	ICD9
V10.41	Cancer_Conservative	ICD9
V10.42	Cancer_Conservative	ICD9
V10.43	Cancer_Conservative	ICD9
V10.44	Cancer_Conservative	ICD9
V10.45	Cancer_Conservative	ICD9
V10.46	Cancer_Conservative	ICD9
V10.47	Cancer_Conservative	ICD9
V10.48	Cancer_Conservative	ICD9
V10.49	Cancer_Conservative	ICD9
Z85.5	Cancer_Conservative	ICD10
V10.5	Cancer_Conservative	ICD9
Z85.50	Cancer_Conservative	ICD10
V10.50	Cancer_Conservative	ICD9
V10.51	Cancer_Conservative	ICD9
V10.52	Cancer_Conservative	ICD9
Z85.528	Cancer_Conservative	ICD10
Z85.53	Cancer_Conservative	ICD10
V10.53	Cancer_Conservative	ICD9
Z85.54	Cancer_Conservative	ICD10
Z85.59	Cancer_Conservative	ICD10
V10.59	Cancer_Conservative	ICD9
Z85.79	Cancer_Conservative	ICD10
Z85.8	Cancer_Conservative	ICD10
V10.89	Cancer_Conservative	ICD9
Z85.81	Cancer_Conservative	ICD10
V10.01	Cancer_Conservative	ICD9
Z85.818	Cancer_Conservative	ICD10
V10.02	Cancer_Conservative	ICD9
Z85.819	Cancer_Conservative	ICD10
Z85.82	Cancer_Conservative	ICD10
V10.83	Cancer_Conservative	ICD9
Z85.83	Cancer_Conservative	ICD10
V10.81	Cancer_Conservative	ICD9
Z85.831	Cancer_Conservative	ICD10
Z85.84	Cancer_Conservative	ICD10
V10.84	Cancer_Conservative	ICD9
V10.85	Cancer_Conservative	ICD9
Z85.848	Cancer_Conservative	ICD10
V10.86	Cancer_Conservative	ICD9
Z85.85	Cancer_Conservative	ICD10
V10.87	Cancer_Conservative	ICD9
Z85.858	Cancer_Conservative	ICD10
V10.88	Cancer_Conservative	ICD9
Z85.89	Cancer_Conservative	ICD10
Z85.9	Cancer_Conservative	ICD10
V10.90	Cancer_Conservative	ICD9
203.8	Cancer_Conservative	ICD9
203	Cancer_Conservative	ICD9
203.8	Cancer_Conservative	ICD9
238.79	Cancer_Conservative	ICD9
293.3	Cancer_Conservative	ICD9
338.3	Cancer_Conservative	ICD9
H47.42	Cancer_Conservative	ICD10
377.52	Cancer_Conservative	ICD9
377.51	Cancer_Conservative	ICD9
H47.52	Cancer_Conservative	ICD10
H47.521	Cancer_Conservative	ICD10
H47.522	Cancer_Conservative	ICD10
H47.529	Cancer_Conservative	ICD10
377.61	Cancer_Conservative	ICD9
H47.63	Cancer_Conservative	ICD10
H47.631	Cancer_Conservative	ICD10
H47.632	Cancer_Conservative	ICD10
H47.639	Cancer_Conservative	ICD10
377.71	Cancer_Conservative	ICD9
203.81	Cancer_Conservative	ICD9
D00-D09	Cancer_Conservative	ICD10
D37-D48	Cancer_Conservative	ICD10
236	Cancer_Conservative	ICD9
237	Cancer_Conservative	ICD9
D37	Cancer_Conservative	ICD10
D37.0	Cancer_Conservative	ICD10
D37.01	Cancer_Conservative	ICD10
235.1	Cancer_Conservative	ICD9
D37.02	Cancer_Conservative	ICD10
D37.03	Cancer_Conservative	ICD10
D37.030	Cancer_Conservative	ICD10
235	Cancer_Conservative	ICD9
D37.031	Cancer_Conservative	ICD10
D37.032	Cancer_Conservative	ICD10
D37.039	Cancer_Conservative	ICD10
D37.04	Cancer_Conservative	ICD10
D37.05	Cancer_Conservative	ICD10
D37.09	Cancer_Conservative	ICD10
D37.1	Cancer_Conservative	ICD10
235.2	Cancer_Conservative	ICD9
D37.2	Cancer_Conservative	ICD10
D37.3	Cancer_Conservative	ICD10
D37.4	Cancer_Conservative	ICD10
D37.5	Cancer_Conservative	ICD10
D37.6	Cancer_Conservative	ICD10
235.3	Cancer_Conservative	ICD9
D37.8	Cancer_Conservative	ICD10
235.5	Cancer_Conservative	ICD9
D37.9	Cancer_Conservative	ICD10
D38	Cancer_Conservative	ICD10
235.6	Cancer_Conservative	ICD9
D38.1	Cancer_Conservative	ICD10
235.7	Cancer_Conservative	ICD9
D38.2	Cancer_Conservative	ICD10
235.8	Cancer_Conservative	ICD9
D38.3	Cancer_Conservative	ICD10
D38.4	Cancer_Conservative	ICD10
D38.5	Cancer_Conservative	ICD10
235.9	Cancer_Conservative	ICD9
D38.6	Cancer_Conservative	ICD10
D39	Cancer_Conservative	ICD10
236	Cancer_Conservative	ICD9
236.2	Cancer_Conservative	ICD9
D39.10	Cancer_Conservative	ICD10
D39.11	Cancer_Conservative	ICD10
D39.12	Cancer_Conservative	ICD10
236.1	Cancer_Conservative	ICD9
D39.8	Cancer_Conservative	ICD10
236.3	Cancer_Conservative	ICD9
D39.9	Cancer_Conservative	ICD10
D40	Cancer_Conservative	ICD10
236.5	Cancer_Conservative	ICD9
236.4	Cancer_Conservative	ICD9
D40.10	Cancer_Conservative	ICD10
D40.11	Cancer_Conservative	ICD10
D40.12	Cancer_Conservative	ICD10
D40.8	Cancer_Conservative	ICD10
236.6	Cancer_Conservative	ICD9
D40.9	Cancer_Conservative	ICD10
D41	Cancer_Conservative	ICD10
236.9	Cancer_Conservative	ICD9
D41.0	Cancer_Conservative	ICD10
D41.00	Cancer_Conservative	ICD10
236.91	Cancer_Conservative	ICD9
D41.01	Cancer_Conservative	ICD10
D41.02	Cancer_Conservative	ICD10
D41.1	Cancer_Conservative	ICD10
D41.10	Cancer_Conservative	ICD10
D41.11	Cancer_Conservative	ICD10
D41.12	Cancer_Conservative	ICD10
D41.2	Cancer_Conservative	ICD10
D41.20	Cancer_Conservative	ICD10
D41.21	Cancer_Conservative	ICD10
D41.22	Cancer_Conservative	ICD10
D41.3	Cancer_Conservative	ICD10
236.7	Cancer_Conservative	ICD9
D41.8	Cancer_Conservative	ICD10
236.99	Cancer_Conservative	ICD9
D41.9	Cancer_Conservative	ICD10
236.9	Cancer_Conservative	ICD9
237.6	Cancer_Conservative	ICD9
D42.0	Cancer_Conservative	ICD10
D42.1	Cancer_Conservative	ICD10
D42.9	Cancer_Conservative	ICD10
D43	Cancer_Conservative	ICD10
D43.0	Cancer_Conservative	ICD10
D43.1	Cancer_Conservative	ICD10
D43.2	Cancer_Conservative	ICD10
237.5	Cancer_Conservative	ICD9
D43.3	Cancer_Conservative	ICD10
237.9	Cancer_Conservative	ICD9
D43.4	Cancer_Conservative	ICD10
D43.8	Cancer_Conservative	ICD10
D43.9	Cancer_Conservative	ICD10
D44	Cancer_Conservative	ICD10
D44.0	Cancer_Conservative	ICD10
237.4	Cancer_Conservative	ICD9
237.2	Cancer_Conservative	ICD9
D44.10	Cancer_Conservative	ICD10
D44.11	Cancer_Conservative	ICD10
D44.12	Cancer_Conservative	ICD10
D44.2	Cancer_Conservative	ICD10
D44.3	Cancer_Conservative	ICD10
237	Cancer_Conservative	ICD9
D44.4	Cancer_Conservative	ICD10
237.1	Cancer_Conservative	ICD9
D44.6	Cancer_Conservative	ICD10
237.3	Cancer_Conservative	ICD9
D44.7	Cancer_Conservative	ICD10
D44.9	Cancer_Conservative	ICD10
D47	Cancer_Conservative	ICD10
238.5	Cancer_Conservative	ICD9
D47.09	Cancer_Conservative	ICD10
D47.9	Cancer_Conservative	ICD10
D47.Z9	Cancer_Conservative	ICD10
238.6	Cancer_Conservative	ICD9
D48	Cancer_Conservative	ICD10
238	Cancer_Conservative	ICD9
238	Cancer_Conservative	ICD9
238.1	Cancer_Conservative	ICD9
D48.2	Cancer_Conservative	ICD10
D48.3	Cancer_Conservative	ICD10
235.4	Cancer_Conservative	ICD9
D48.4	Cancer_Conservative	ICD10
238.2	Cancer_Conservative	ICD9
238.3	Cancer_Conservative	ICD9
D48.60	Cancer_Conservative	ICD10
D48.61	Cancer_Conservative	ICD10
D48.62	Cancer_Conservative	ICD10
238.8	Cancer_Conservative	ICD9
D48.9	Cancer_Conservative	ICD10
238.9	Cancer_Conservative	ICD9
D49-D49	Cancer_Conservative	ICD10
D49	Cancer_Conservative	ICD10
238.7	Cancer_Conservative	ICD9
239	Cancer_Conservative	ICD9
D49.0	Cancer_Conservative	ICD10
235	Cancer_Conservative	ICD9
239	Cancer_Conservative	ICD9
D49.1	Cancer_Conservative	ICD10
239.1	Cancer_Conservative	ICD9
D49.2	Cancer_Conservative	ICD10
239.2	Cancer_Conservative	ICD9
D49.3	Cancer_Conservative	ICD10
239.3	Cancer_Conservative	ICD9
D49.4	Cancer_Conservative	ICD10
239.4	Cancer_Conservative	ICD9
D49.5	Cancer_Conservative	ICD10
239.5	Cancer_Conservative	ICD9
D49.51	Cancer_Conservative	ICD10
D49.511	Cancer_Conservative	ICD10
D49.512	Cancer_Conservative	ICD10
D49.519	Cancer_Conservative	ICD10
D49.59	Cancer_Conservative	ICD10
D49.6	Cancer_Conservative	ICD10
239.6	Cancer_Conservative	ICD9
D49.7	Cancer_Conservative	ICD10
239.7	Cancer_Conservative	ICD9
D49.89	Cancer_Conservative	ICD10
239.8	Cancer_Conservative	ICD9
D49.81	Cancer_Conservative	ICD10
239.81	Cancer_Conservative	ICD9
239.89	Cancer_Conservative	ICD9
D49.9	Cancer_Conservative	ICD10
239.9	Cancer_Conservative	ICD9
V58.42	Cancer_Conservative	ICD9
V10.79	Cancer_Conservative	ICD9
Z86.00	Cancer_Conservative	ICD10
Z86.000	Cancer_Conservative	ICD10
Z86.001	Cancer_Conservative	ICD10
Z86.007	Cancer_Conservative	ICD10
Z86.008	Cancer_Conservative	ICD10
Z86.03	Cancer_Conservative	ICD10
