## Supplementary material for "Target Trial Emulation of Metformin for Dementia Prevention in All of Us: Robustness to Cohort and Confounder Definitions": ICD codes for cardiovascular diseases

ICD_Code	Comorbidity	ICD_Type
I50.41	Cardiovascular	ICD10
I50.31	Cardiovascular	ICD10
I50.43	Cardiovascular	ICD10
I50.33	Cardiovascular	ICD10
I50.813	Cardiovascular	ICD10
I50.23	Cardiovascular	ICD10
415	Cardiovascular	ICD9
I50.21	Cardiovascular	ICD10
414.1	Cardiovascular	ICD9
414.1	Cardiovascular	ICD9
I25.760	Cardiovascular	ICD10
I25.812	Cardiovascular	ICD10
I25.758	Cardiovascular	ICD10
I25.759	Cardiovascular	ICD10
I25.750	Cardiovascular	ICD10
I25.811	Cardiovascular	ICD10
I25.111	Cardiovascular	ICD10
I25.118	Cardiovascular	ICD10
I25.119	Cardiovascular	ICD10
I25.110	Cardiovascular	ICD10
I25.10	Cardiovascular	ICD10
402.11	Cardiovascular	ICD9
I50.82	Cardiovascular	ICD10
I50.42	Cardiovascular	ICD10
I50.32	Cardiovascular	ICD10
I50.812	Cardiovascular	ICD10
I50.22	Cardiovascular	ICD10
996.83	Cardiovascular	ICD9
861.11	Cardiovascular	ICD9
861.01	Cardiovascular	ICD9
414.07	Cardiovascular	ICD9
414.06	Cardiovascular	ICD9
Z48.21	Cardiovascular	ICD10
I50.84	Cardiovascular	ICD10
V42.1	Cardiovascular	ICD9
T86.23	Cardiovascular	ICD10
T86.21	Cardiovascular	ICD10
Z94.1	Cardiovascular	ICD10
V43.3	Cardiovascular	ICD9
V42.2	Cardiovascular	ICD9
429.82	Cardiovascular	ICD9
I11.0	Cardiovascular	ICD10
I11.9	Cardiovascular	ICD10
428.1	Cardiovascular	ICD9
402.01	Cardiovascular	ICD9
996.02	Cardiovascular	ICD9
411.89	Cardiovascular	ICD9
414.19	Cardiovascular	ICD9
416.8	Cardiovascular	ICD9
996.71	Cardiovascular	ICD9
T86.298	Cardiovascular	ICD10
I24.8	Cardiovascular	ICD10
I25.89	Cardiovascular	ICD10
426.6	Cardiovascular	ICD9
429.89	Cardiovascular	ICD9
398.99	Cardiovascular	ICD9
746.89	Cardiovascular	ICD9
Q24.8	Cardiovascular	ICD10
414.8	Cardiovascular	ICD9
I45.5	Cardiovascular	ICD10
I27.89	Cardiovascular	ICD10
I09.89	Cardiovascular	ICD10
V13.65	Cardiovascular	ICD9
I97.130	Cardiovascular	ICD10
Z95.812	Cardiovascular	ICD10
Z95.811	Cardiovascular	ICD10
Z95.4	Cardiovascular	ICD10
Z95.2	Cardiovascular	ICD10
Z95.3	Cardiovascular	ICD10
I27.22	Cardiovascular	ICD10
I09.81	Cardiovascular	ICD10
398.91	Cardiovascular	ICD9
M05.30	Cardiovascular	ICD10
I50.814	Cardiovascular	ICD10
I50.40	Cardiovascular	ICD10
T86.20	Cardiovascular	ICD10
746.9	Cardiovascular	ICD9
I50.30	Cardiovascular	ICD10
402.91	Cardiovascular	ICD9
402.9	Cardiovascular	ICD9
I50.20	Cardiovascular	ICD10
I50.811	Cardiovascular	ICD10
416	Cardiovascular	ICD9
I50.83	Cardiovascular	ICD10
416.1	Cardiovascular	ICD9
391.8	Cardiovascular	ICD9
398.9	Cardiovascular	ICD9
M05.312	Cardiovascular	ICD10
M05.39	Cardiovascular	ICD10
B57.0	Cardiovascular	ICD10
I25.768	Cardiovascular	ICD10
I25.769	Cardiovascular	ICD10
B57.2	Cardiovascular	ICD10
086.0	Cardiovascular	ICD9
746.86	Cardiovascular	ICD9
I39	Cardiovascular	ICD10
T86.32	Cardiovascular	ICD10
T86.31	Cardiovascular	ICD10
V43.21	Cardiovascular	ICD9
V43.22	Cardiovascular	ICD9
V43.2	Cardiovascular	ICD9
T86.22	Cardiovascular	ICD10
402	Cardiovascular	ICD9
164.1	Cardiovascular	ICD9
T86.39	Cardiovascular	ICD10
I97.131	Cardiovascular	ICD10
392	Cardiovascular	ICD9
392.9	Cardiovascular	ICD9
402.9	Cardiovascular	ICD9
I25.751	Cardiovascular	ICD10
746.7	Cardiovascular	ICD9
A18.84	Cardiovascular	ICD10
