## Supplementary material for "Target Trial Emulation of Metformin for Dementia Prevention in All of Us: Robustness to Cohort and Confounder Definitions": ICD codes for Alzheimer's disease and related dementias

ICD_Code	ICD_Type
290	ICD9
290.1	ICD9
290.11	ICD9
290.12	ICD9
290.13	ICD9
290.2	ICD9
290.21	ICD9
290.3	ICD9
290.4	ICD9
290.41	ICD9
290.42	ICD9
290.43	ICD9
290.8	ICD9
290.9	ICD9
294	ICD9
294.1	ICD9
294.11	ICD9
294.2	ICD9
294.21	ICD9
294.8	ICD9
294.9	ICD9
331	ICD9
331.1	ICD9
331.11	ICD9
331.19	ICD9
331.2	ICD9
331.6	ICD9
331.8	ICD9
331.82	ICD9
331.83	ICD9
331.89	ICD9
331.9	ICD9
438	ICD9
780.93	ICD9
797	ICD9
F01.5	ICD10
F01.50	ICD10
F01.51	ICD10
F02.8	ICD10
F02.80	ICD10
F02.81	ICD10
F03.9	ICD10
F03.90	ICD10
F03.91	ICD10
F04	ICD10
F05	ICD10
F06.0	ICD10
F06.8	ICD10
G23.1	ICD10
G30.0	ICD10
G30.1	ICD10
G30.8	ICD10
G30.9	ICD10
G31.0	ICD10
G31.01	ICD10
G31.09	ICD10
G31.1	ICD10
G31.8	ICD10
G31.83	ICD10
G31.84	ICD10
G31.85	ICD10
G31.89	ICD10
G31.9	ICD10
I69.2	ICD10
I69.211	ICD10
I69.3	ICD10
R41.2	ICD10
R41.3	ICD10
R41.81	ICD10
dementia_diagnosis	drug_class
