## Supplementary material for "Target Trial Emulation of Metformin for Dementia Prevention in All of Us: Robustness to Cohort and Confounder Definitions": ICD codes for hypertension

ICD_Code	Comorbidity	ICD_Type
I27.24	Hypertension	ICD10
I87.323	Hypertension	ICD10
I87.322	Hypertension	ICD10
I87.329	Hypertension	ICD10
I87.393	Hypertension	ICD10
I87.333	Hypertension	ICD10
I87.313	Hypertension	ICD10
I87.312	Hypertension	ICD10
I87.319	Hypertension	ICD10
I87.303	Hypertension	ICD10
I87.309	Hypertension	ICD10
459.31	Hypertension	ICD9
459.33	Hypertension	ICD9
459.3	Hypertension	ICD9
I10	Hypertension	ICD10
401	Hypertension	ICD9
d401.9.3	Hypertension	ICD9
I15.2	Hypertension	ICD10
I15.1	Hypertension	ICD10
I15.8	Hypertension	ICD10
I27.29	Hypertension	ICD10
405.99	Hypertension	ICD9
572.3	Hypertension	ICD9
416	Hypertension	ICD9
I27.22	Hypertension	ICD10
I27.23	Hypertension	ICD10
I15.0	Hypertension	ICD10
I27.21	Hypertension	ICD10
401.9	Hypertension	ICD9
405.91	Hypertension	ICD9
401.1	Hypertension	ICD9
642.03	Hypertension	ICD9
642.01	Hypertension	ICD9
401	Hypertension	ICD9
405.01	Hypertension	ICD9
405.09	Hypertension	ICD9
