## Supplementary material for "Target Trial Emulation of Metformin for Dementia Prevention in All of Us: Robustness to Cohort and Confounder Definitions": ICD codes for stroke (all types)

ICD_Code	ICD_Type
G45.8	ICD10
G46.3	ICD10
G46.4	ICD10
G46.8	ICD10
I67.81	ICD10
I67.848	ICD10
I67.89	ICD10
I68.8	ICD10
437.1	ICD9
437.9	ICD9
997.02	ICD9
G45.9	ICD10
H47.013	ICD10
I67.9	ICD10
Z86.73	ICD10
436	ICD9
437.8	ICD9
V12.54	ICD9
362.31	ICD9
362.32	ICD9
362.33	ICD9
433.01	ICD9
433.11	ICD9
433.21	ICD9
433.31	ICD9
433.81	ICD9
433.91	ICD9
434.01	ICD9
434.11	ICD9
434.91	ICD9
438	ICD9
438.0	ICD9
438.1	ICD9
438.11	ICD9
438.12	ICD9
438.13	ICD9
438.14	ICD9
438.19	ICD9
438.2	ICD9
438.21	ICD9
438.22	ICD9
438.3	ICD9
438.30	ICD9
438.31	ICD9
438.32	ICD9
438.4	ICD9
438.41	ICD9
438.42	ICD9
438.5	ICD9
438.51	ICD9
438.52	ICD9
438.6	ICD9
438.7	ICD9
438.8	ICD9
438.81	ICD9
438.82	ICD9
438.83	ICD9
438.84	ICD9
438.85	ICD9
438.89	ICD9
438.9	ICD9
H34.10	ICD10
H34.11	ICD10
H34.12	ICD10
H34.13	ICD10
H34.211	ICD10
H34.212	ICD10
H34.213	ICD10
H34.219	ICD10
H34.231	ICD10
H34.232	ICD10
H34.233	ICD10
H34.239	ICD10
I63.00	ICD10
I63.011	ICD10
I63.012	ICD10
I63.013	ICD10
I63.019	ICD10
I63.02	ICD10
I63.031	ICD10
I63.032	ICD10
I63.033	ICD10
I63.039	ICD10
I63.09	ICD10
I63.10	ICD10
I63.111	ICD10
I63.112	ICD10
I63.113	ICD10
I63.119	ICD10
I63.12	ICD10
I63.131	ICD10
I63.132	ICD10
I63.133	ICD10
I63.139	ICD10
I63.19	ICD10
I63.20	ICD10
I63.211	ICD10
I63.212	ICD10
I63.213	ICD10
I63.219	ICD10
I63.22	ICD10
I63.231	ICD10
I63.232	ICD10
I63.233	ICD10
I63.239	ICD10
I63.29	ICD10
I63.30	ICD10
I63.311	ICD10
I63.312	ICD10
I63.313	ICD10
I63.319	ICD10
I63.321	ICD10
I63.322	ICD10
I63.323	ICD10
I63.329	ICD10
I63.331	ICD10
I63.332	ICD10
I63.333	ICD10
I63.339	ICD10
I63.341	ICD10
I63.342	ICD10
I63.343	ICD10
I63.349	ICD10
I63.39	ICD10
I63.40	ICD10
I63.411	ICD10
I63.412	ICD10
I63.413	ICD10
I63.419	ICD10
I63.421	ICD10
I63.422	ICD10
I63.423	ICD10
I63.429	ICD10
I63.431	ICD10
I63.432	ICD10
I63.433	ICD10
I63.439	ICD10
I63.441	ICD10
I63.442	ICD10
I63.443	ICD10
I63.449	ICD10
I63.49	ICD10
I63.50	ICD10
I63.511	ICD10
I63.512	ICD10
I63.513	ICD10
I63.519	ICD10
I63.521	ICD10
I63.522	ICD10
I63.523	ICD10
I63.529	ICD10
I63.531	ICD10
I63.532	ICD10
I63.533	ICD10
I63.539	ICD10
I63.541	ICD10
I63.542	ICD10
I63.543	ICD10
I63.549	ICD10
I63.59	ICD10
I63.8	ICD10
I63.81	ICD10
I63.89	ICD10
I63.9	ICD10
I67.82	ICD10
I69.30	ICD10
I69.310	ICD10
I69.311	ICD10
I69.312	ICD10
I69.313	ICD10
I69.314	ICD10
I69.315	ICD10
I69.318	ICD10
I69.319	ICD10
I69.320	ICD10
I69.321	ICD10
I69.322	ICD10
I69.323	ICD10
I69.328	ICD10
I69.331	ICD10
I69.332	ICD10
I69.333	ICD10
I69.334	ICD10
I69.339	ICD10
I69.341	ICD10
I69.342	ICD10
I69.343	ICD10
I69.344	ICD10
I69.349	ICD10
I69.351	ICD10
I69.352	ICD10
I69.353	ICD10
I69.354	ICD10
I69.359	ICD10
I69.361	ICD10
I69.362	ICD10
I69.363	ICD10
I69.364	ICD10
I69.365	ICD10
I69.369	ICD10
I69.390	ICD10
I69.391	ICD10
I69.392	ICD10
I69.393	ICD10
I69.398	ICD10
I69.80	ICD10
I69.81	ICD10
I69.810	ICD10
I69.811	ICD10
I69.812	ICD10
I69.813	ICD10
I69.814	ICD10
I69.815	ICD10
I69.818	ICD10
I69.819	ICD10
I69.820	ICD10
I69.821	ICD10
I69.822	ICD10
I69.823	ICD10
I69.828	ICD10
I69.831	ICD10
I69.832,	ICD10
I69.833	ICD10
I69.834	ICD10
I69.839	ICD10
I69.841	ICD10
I69.842	ICD10
I69.843	ICD10
I69.844	ICD10
I69.849	ICD10
I69.851	ICD10
I69.852	ICD10
I69.853	ICD10
I69.854	ICD10
I69.859	ICD10
I69.861	ICD10
I69.862	ICD10
I69.863	ICD10
I69.864	ICD10
I69.865	ICD10
I69.869	ICD10
I69.890	ICD10
I69.891	ICD10
I69.892	ICD10
I69.893	ICD10
I69.898	ICD10
I69.90	ICD10
I69.91	ICD10
I69.910	ICD10
I69.911	ICD10
I69.912	ICD10
I69.913	ICD10
I69.914	ICD10
I69.915	ICD10
I69.918	ICD10
I69.919	ICD10
I69.920	ICD10
I69.921	ICD10
I69.922	ICD10
I69.923	ICD10
I69.928	ICD10
I69.931	ICD10
I69.932	ICD10
I69.933	ICD10
I69.934	ICD10
I69.939	ICD10
I69.941	ICD10
I69.942	ICD10
I69.943	ICD10
I69.944	ICD10
I69.949	ICD10
I69.951	ICD10
I69.952	ICD10
I69.953	ICD10
I69.954	ICD10
I69.959	ICD10
I69.961	ICD10
I69.962	ICD10
I69.963	ICD10
I69.964	ICD10
I69.965	ICD10
I69.969	ICD10
I69.990	ICD10
I69.991	ICD10
I69.992	ICD10
I69.993	ICD10
I69.998	ICD10
I97.810	ICD10
I97.811	ICD10
I97.820	ICD10
I97.821	ICD10
