## Supplementary material for "Target Trial Emulation of Metformin for Dementia Prevention in All of Us: Robustness to Cohort and Confounder Definitions": ICD codes for type 2 diabetes

ICD_Code	ICD_Type
250.2	ICD9
250.20	ICD9
250.22	ICD9
250.32	ICD9
250.42	ICD9
250.4	ICD9
250.40	ICD9
250.5	ICD9
250.50	ICD9
250.52	ICD9
250.6	ICD9
250.60	ICD9
250.62	ICD9
250.7	ICD9
250.70	ICD9
250.72	ICD9
250.8	ICD9
250.80	ICD9
250.30	ICD9
250.02	ICD9
250.12	ICD9
250.82	ICD9
250.92	ICD9
250.10	ICD9
250.90	ICD9
250.00	ICD9
362.0	ICD9
362.07	ICD9
362.01	ICD9
362.04	ICD9
362.03	ICD9
362.05	ICD9
362.06	ICD9
362.02	ICD9
366.41	ICD9
E11	ICD10
E11.0	ICD10
E11.00	ICD10
E11.01	ICD10
E11.1	ICD10
E11.10	ICD10
E11.11	ICD10
E11.2	ICD10
E11.21	ICD10
E11.22	ICD10
E11.29	ICD10
E11.3	ICD10
E11.31	ICD10
E11.311	ICD10
E11.319	ICD10
E11.32	ICD10
E11.321	ICD10
E11.3211	ICD10
E11.3212	ICD10
E11.3213	ICD10
E11.3219	ICD10
E11.329	ICD10
E11.3291	ICD10
E11.3292	ICD10
E11.3293	ICD10
E11.3299	ICD10
E11.33	ICD10
E11.331	ICD10
E11.3311	ICD10
E11.3312	ICD10
E11.3313	ICD10
E11.3319	ICD10
E11.339	ICD10
E11.3391	ICD10
E11.3392	ICD10
E11.3393	ICD10
E11.3399	ICD10
E11.34	ICD10
E11.341	ICD10
E11.3411	ICD10
E11.3412	ICD10
E11.3413	ICD10
E11.3419	ICD10
E11.349	ICD10
E11.3491	ICD10
E11.3492	ICD10
E11.3493	ICD10
E11.3499	ICD10
E11.35	ICD10
E11.351	ICD10
E11.3511	ICD10
E11.3512	ICD10
E11.3513	ICD10
E11.3519	ICD10
E11.352	ICD10
E11.3521	ICD10
E11.3522	ICD10
E11.3523	ICD10
E11.3529	ICD10
E11.353	ICD10
E11.3531	ICD10
E11.3532	ICD10
E11.3533	ICD10
E11.354	ICD10
E11.3542	ICD10
E11.355	ICD10
E11.3551	ICD10
E11.3552	ICD10
E11.3553	ICD10
E11.3559	ICD10
E11.359	ICD10
E11.3591	ICD10
E11.3592	ICD10
E11.3593	ICD10
E11.3599	ICD10
E11.36	ICD10
E11.37	ICD10
E11.37X1	ICD10
E11.37X2	ICD10
E11.37X3	ICD10
E11.37X9	ICD10
E11.39	ICD10
E11.4	ICD10
E11.40	ICD10
E11.41	ICD10
E11.42	ICD10
E11.43	ICD10
E11.44	ICD10
E11.49	ICD10
E11.5	ICD10
E11.51	ICD10
E11.52	ICD10
E11.59	ICD10
E11.6	ICD10
E11.61	ICD10
E11.610	ICD10
E11.618	ICD10
E11.62	ICD10
E11.620	ICD10
E11.621	ICD10
E11.622	ICD10
E11.628	ICD10
E11.63	ICD10
E11.630	ICD10
E11.638	ICD10
E11.64	ICD10
E11.641	ICD10
E11.649	ICD10
E11.65	ICD10
E11.69	ICD10
E11.8	ICD10
E11.9	ICD10
